# The Danish Lymphoid Cancer Research (DALY-CARE) data resource: the basis for developing data-driven hematology

**DOI:** 10.1101/2024.04.11.24305663

**Authors:** Christian Brieghel, Mikkel Werling, Casper Møller Frederiksen, Mehdi Parviz, Caspar da Cunha-Bang, Tereza Faitova, Rebecca Svanberg Teglgaard, Noomi Vainer, Thomas Lacoppidan, Emelie Rotbain, Rudi Agius, Carsten Utoft Niemann

## Abstract

Lymphoid-lineage cancers (LC: lymphoma, chronic lymphocytic leukemia, multiple myeloma, and their precursors) share many epidemiological and clinical features. To develop data-driven hematology, we gathered electronic health data and created open-source data processing pipelines to create a comprehensive data resource for Danish LC Research (DALY-CARE) approved for epidemiological, molecular, and data-driven research. We included all Danish adults registered with LC diagnoses since 2002 (n=65,774) and combined 10 nationwide registers, electronic health records (EHR), and laboratory data on a high-powered cloud-computer to develop a secure research environment. We herein exemplify how DALY-CARE has been used to develop novel prognostic markers using biobank data, real-world evidence to evaluate the efficacy of care, and medical artificial intelligence algorithms deployed directly into EHR systems. The DALY-CARE data resource allows for development of both near real-time decision-support tools and extrapolation of clinical trial results to clinical practice, thereby improving care for patients with LC.
