## Supplementary material for "The Danish Lymphoid Cancer Research (DALY-CARE) data resource: the basis for developing data-driven hematology": Table 1

### Sheet: Ark1
Data source	Official name (abbreviation)		Dataset name	Key variable	Content of primary variable
RKKP	Danish National Lymphoma Registry (LYFO)		LYFO	patientid, Date_diagnosis, Date_treatment_1st_start	Contains date of firstline treatment
	Danish National Multiple Myeloma Database (DaMyDa)		MM	patientid, Date_diagnosis, Date_treatment_1_start_MPB	Contains date of firstline treatment
	Danish National Chronic Lymphocytic Leukemia Register (CLL)		CLL	patientid, Date_diagnosis, Date_treatment	Contains date of firstline treatment
SDS	Register of Pharmaceutical Sales (LSR)		EPIKUR	patientid, Date_diagnosis, atc	Contains ATC codes for prescriptions
			EKOKUR	atc	Contains ATC codes for prescriptions
	National Hospital Medication Register (SMR)		indberetningmedpris	c_atc	Contains atc codes for in-hospital medication
	Danish National Patient Registry (LPR)	Administrative data	t_adm (Backbone for LPR)	c_adiag	Contains primary ICD10 diagnosis codes
		Diagnoses	t_diag	c_diag	Contains ICD10 diagnoses codes
		Treatment - surgery	t_sksopr	c_opr	Contains surgical SKS K procedure codes
		Other procedures	t_sksube	c_opr	Contains SKS A, B, D, E, F, N, U, W, Y, Z codes
		Health care provider	t_udtilsgh	c_udtilsgh	Contains SHAK codes for health care provider
	Danish National Pathology Register (PATOBANK)		pato	c_snomedkode	Contains SNOMED pathology codes
		Microscopy	t_mikro	v_fritekst	Contains free-text pathology reports
		Conclusion/summary	t_konk	v_fritekst	Contains free-text pathology summaries
	Clinical Laboratory Information System Database (LABKA)		lab_forsker	analysiscode	Contains NPU codes from clinical biochemistry
	Danish Register of Causes of Death (DAR)		t_doedsaarsag	c_dod_1a	Contains ICD10 codes for primary cause of death
	Danish Cancer Register (DCR)		t_tumor	c_icd10	Contains cancer ICD10 codes
	Danish National Patient Registry 3 (LPR3)	Administrative data	kontakter (Backbone for LPR3)	dw_ek_kontakt;aktionsdiagnose	Contains ICD10 diagnoses
		Courses	forloeb (Backbone for LPR3)	dw_ek_forloeb
		Diagnoses	diagnoser	diagnosekode	Contains ICD10 diagnoses codes
		Course markers	forloebsmarkoerer	markoer	Contains patient consent to research biopsy
		Orginasations	organisationer	sorenhed_tekst	Contains regional codes
		Treatment - surgery	procedure_kirurgi	procedurekode	Contains surgical SKS K procedure codes
		Other procedures	procedure_andre	procedurekode	Contains other SKS A, B, D, E, F, N, U, W, Y, Z codes
		Results	resultater	triggerkode	Contains SKS A, B, D, K, U and Z codes
SP	Administrered Medicine (AdmMed)		Administreret_Medicin	atc	Contains ATC code for in-hospital administered treatment
	Admissions (ADT) - Hospitalization		ADT_Haendelser	admision_type;patient_class	Contains ctype and class of admission-dicharge-transfers
			SP_OS	death_date	Contains date of death or NULL
	Active In-hospital Diagnososes (ActiveDx)		Aktive_Problemliste_Diagnoser	current_icd10_list	Contains ICD10 diagnoses codes
	All Test Results (LABKA+)		AlleProevesvar	component	Contains NPU codes from clinical biochemistry
	Visits and Diagnoses (Visits And Dx)		Behandlingskontakter_diagnoser	skskode	Contains ICD10 diagnoses codes
	Treatment Plans 1 (Tx_plans1)		Behandlingsplaner_del1	protokol_navn	Contains treatment protocol name
	Treatment Plans 2 (Tx_plans2)		Behandlingsplaner_del2	serie_navn	Contains cycle number
	Microbiology charts 1 (Micro1)		Bloddyrkning_del1	komponentnavn	Contains name of microorganism
	Microbiology charts 2 (Micro2)		Bloddyrkning_del2	resultat_tekst	Contains microorganism found
	Microbiology charts 3 (Micro3)		Bloddyrkning_del3	organisme	Contains microorganism tested for resistance
	Microbiology charts 4 (Micro4)		Bloddyrkning_del4	kliniske_oplysninger	Contains clinical history
	Flytningshistorik (Transfers)		Flytningshistorik	haendelse	Contains admission event
	Intensive Care Unit (ICU)		ITAOphold	icu_stay_start	Contains date of ICU admission
	Medical Notes (Notes 1)		Journalnotater_del1	notat_text	Contains free-text of medical note
	Medical Notes (Notes 2)		Journalnotater_del2	handling	Contains signature of medical note
	Prescribed Medicine (RxMed)		OrdineretMedicin	atc	Contains ATC codes for hospital prescriptions
	PatientInfo		PatientInfo	sex_c	Contains information on sex
	Social History		SocialHX	ryger;drikker	Contains history of smoking and alchol consumption
	Vital Signs (VitalSigns)		VitaleVaerdier	displayname	Contains name of vital sign
PERSIMUNE	Danish Microbiology Database (MiBa)	microbiology_analysis	microbiology_analysis	micanalysiscode	Contains microbiology analysiscode
		microbiology_culture	microbiology_culture	c_microorganismidentificationcode	Contains MORG code from cultured result
		microbiology_culture_resistance	microbiology_culture_resistance	susceptibility	Contains information on antimicrobial resistence
		microbiology_microscopy	microbiology_microscopy	resultsummary	Contains mircoscopy result
	Clinical Laboratory Information System Research Database (LABKA)		biochemistry	c_analysiscode	Contains NPU codes from clinical biochemistry
Laboratory	IGHV analyses		IGHVIMGT	IGHV	Contains IGHV mutational status
	Flow cytometry		Flowcytometry	CONCLUSION	Contains summary from flow cytometry analysis
	FISH analyses		FISH	INIT#3	Contains summary from FISH analysis
	CLL NGS panel		CLLPANEL_WIDE	N.drivers	Contains no. of drivers mutated
	Biobank samples		BIOBANK_SAMPLES	date_samplecollection	Contains date of sample collection for available biobank samples
Curated	CLL_2ND_LINE_TREATMENT		CLL_TREAT	DATE2LINE	Contains date of initiating 2nd line treatment
	MM_TREATED_WITH_DARATUMUAB		MM_TREAT_DARA	linjestart	Contains date of initiating daratumumab
	CLL_TREATED_WTIH_IBRUTINIB		CLL_TREAT_IBRUTINIB	ibrutinib_start	Contains date of initiating ibrutinib
	DANRICHT		DANRICHT	date_RT	Contains date of Richter transformation
