## Supplementary material for "The Danish Lymphoid Cancer Research (DALY-CARE) data resource: the basis for developing data-driven hematology": Table 2

### Sheet: Table_2 - top20
Disease	ICD10	n	freq
Non-Hodgkin lymphoma, unspecified	DC859	21321	32.4%
Monoclonal gammopathy of undetermined significance (MGUS)	DD472	15399	23.4%
Diffuse large B-cell lymphoma	DC833	11813	18.0%
Chronic lymphocytic leukaemia of B-cell type	DC911	11724	17.8%
Multiple myeloma	DC900	11410	17.3%
B cell lymphoma, UNS	DC851	8107	12.3%
Follicular lymphoma, unspecified	DC829	5713	8.7%
Small cell B-cell lymphoma	DC830	4988	7.6%
Hodgkin lymphoma, unspecified	DC819	3416	5.2%
Lymphoplasmacytic lymphoma	DC830B	3162	4.8%
Waldenström macroglobulinaemia	DC880	3080	4.7%
Follicular lymphoma grade II	DC821	2761	4.2%
Mucosa-associated lymphoid tissue (MALT) lymphoma	DC884	2105	3.2%
Nodular sclerosis classical Hodgkin lymphoma	DC811	1915	2.9%
Mantle cell lymphoma	DC831	1802	2.7%
Other specified types of non-Hodgkin lymphoma	DC857	1726	2.6%
Follicular lymphoma grade I	DC820	1697	2.6%
Monoclonal B cell lymphocytosis (MBL)	DD479B	1560	2.4%
Lymphoid leukaemia, unspecified	DC919	1361	2.1%
Follicular lymphoma grade III, unspecified	DC822	1281	1.9%
