## Supplementary material for "The Danish Lymphoid Cancer Research (DALY-CARE) data resource: the basis for developing data-driven hematology": Table 3

### Sheet: Table_3 - patient characteristi
Variable	Level	Total
Age	median [iqr]	70.3 [60.7, 77.9]
Sex	F	28,867 (43.9)
	M	36,907 (56.1)
CCI score	median [iqr]	2 [2, 3]
No. of ATC	median [iqr]	6 [ 3, 10]
	missing	3008
Polypharmacy	Yes	38,501 (61.3)
	No	24,265 (38.7)
	missing	3008
