## Supplementary material for "The Danish Lymphoid Cancer Research (DALY-CARE) data resource: the basis for developing data-driven hematology": Table 4

### Sheet: Ark1
Category	Description		References
Biobank	Projects using the biobank data from DALY-CARE. The studies provide examples of using the biobank to facilitate studies on immune phenotyping, genetics, international collaborations, microbiome and prediagnostic prognostication.		Agathangelidis, A. et al. Higher-order connections between stereotyped subsets: implications for improved patient classification in CLL. Blood (2020). Andersen, M. A. et al. Pre-diagnostic trajectories of lymphocytosis predict time to treatment and death in patients with chronic lymphocytic leukemia. Commun Med (Lond) 2, 50 (2022). Brieghel, C. et al. Deep targeted sequencing of TP53 in chronic l…
RWE	Projects using DALY-CARE to investigate the real-world evidence of different factors influencing the efficacy of care. Studies provide examples of monitoring risk profiles over time including the effect of comorbidity, second line treatment, chemotherapy and health care usage , identifying prediagnosis risk factors, investigating long term clinical trials and facilitating international collaborat…		Aarup, K. et al. Real-world outcomes for 205 patients with chronic lymphocytic leukemia treated with ibrutinib. Eur J Haematol 105, 646-654 (2020). Andersen, M. A. et al. Combining epigenetic therapy with venetoclax overcomes alemtuzumab resistance in T-cell prolymphocytic leukemia. A case report of a 26-year-old man with a prior history of T-cell acute lymphoblastic leukemia and GI-T lymphoma. A…
			Helleberg, M. et al. Persistent COVID-19 in an Immunocompromised Patient Temporarily Responsive to Two Courses of Remdesivir Therapy. J Infect Dis 222, 1103-1107 (2020). Husby, S. et al. Clonal hematopoiesis is associated with hematological toxicity during lenalidomide-based therapy for MCL. Leukemia 36, 2912-2916 (2022). Kyvsgaard, E. R. et al. Low mortality from COVID-19 infection in patients w…
mAI	Projects that use medical artificial intelligence (mAI) on the DALY-CARE data. Studies provide examples of development and implementation of mAI algorithms in EHR systems and predictions of clinically relevant outcomes.		Agius, R, et al. Machine learning can identify newly diagnosed patients with CLL at high risk of infection. Nat Commun 11, 363 (2020). Agius, R, et al. Artificial intelligence models in chronic lymphocytic leukemia - recommendations toward state-of-the-art. Leuk Lymphoma 63, 265-278 (2022). Parviz, M, et al. Prediction of clinical outcome in CLL based on recurrent gene mutations, CLL-IPI variable…
International Collaboration	Projects that use DALY-CARE to supplement or facilitate international collaborations. Studies provide examples primarily of studies from European Research Initiatives on CLL (ERIC).		Agathangelidis, A. et al. Higher-order connections between stereotyped subsets: implications for improved patient classification in CLL. Blood (2020). Baliakas, P. et al. No improvement in long-term survival over time for chronic lymphocytic leukemia patients in stereotyped subsets #1 and #2 treated with chemo(immuno)therapy. Haematologica 103, e158-e161 (2018). Brieghel, C. et al. Clinical Outco…
