## Supplemental tables for "The Danish Lymphoid Cancer Research (DALY-CARE) data resource: the basis for developing data-driven hematology"

### Sheet: S1
snomed	Text	icd10	text
M95903	malignt lymfom (=M96003)	DC859	Lymfom (neoplasi) UNS
M95911	monoklonal B-cellelymfocytose, non-CLL-type	DD479B	NA
M95913	non-Hodgkin malignt lymfom	DC859	Lymfom (neoplasi) UNS
M95973	primÃ¦rt kutant follikelcenterlymfom	DC826	Kutant follikelcenter lymfom
M96003	udifferentieret malignt lymfom, non-Burkitt	DC859	NA
M96023	lymfoblastÃ¦rt malignt lymfom, convoluted cell type	DC835C
M96103	diffust malignt lymfom	DC859	NA
M96113	immunocytom	DC830B	NA
M96121	monoklonal B-cellelymfocytose	DD479B	NA
M96123	immunoblastÃ¦rt malignt lymfon	DC859	NA
M96133	bland. histiocytÃ¦rt,lymfocytÃ¦rt malignt lymfom,diffus vÃ¦kstm	DC859	NA
M96143	centroblastÃ¦rt/centrocytÃ¦rt malignt lymfom, diffust	DC833C	NA
M96153	lymfoplasmacytoidt lymfom [<01.01.04]	DC830B	NA
M96163	mantlecelle lymfom [<01.01.04]	DC831	NA
M96173	follikulÃ¦rt kimcenter lymfom [<01.01.04]	DC829	NA
M96183	diffust kimcenter lymfom [<01.01.04]	DC859	NA
M96193	marginalzone B-celle lymfom [<01.01.04]	DC830C	NA
M96203	hÃ¸jt diff. lymfocytÃ¦rt malignt lymfom, diffus vÃ¦kstmÃ¥de	DC859	NA
M96213	precursor T-lymfoblastisk lymfom/leukÃ¦mi [<01.01.04]	DC835B
M96223	centrocytÃ¦rt malignt lymfom	DC851	NA
M96233	T-celle prolymfocytÃ¦r leukÃ¦mi [<01.01.04]	DC916	NA
M96243	large granular lymfocyte leukÃ¦mi [<01.01.04]	DC917B	NA
M96253	mycosis fungoides [<01.01.04]	DC840	NA
M96263	perifert T-celle lymfom [<01.01.04]	DC844	NA
M96273	perif.T-celle lymfom af subkut.panniculitis type [<01.01.04]	DC863	NA
M96283	hepatosplenisk g-Ã° T-celle lymfom [<01.01.04]	DC861	NA
M96293	angioimmunoblastisk T-celle lymfom [<01.01.04]	DC865	NA
M96303	lavt diff. lymfocytÃ¦rt malignt lymfom,diffus vÃ¦kstmÃ¥de	DC859	NA
M96313	prolymfocytÃ¦rt malignt lymfom	DC859	NA
M96323	centroblastÃ¦rt malignt lymfom, diffust	DC859	NA
M96403	histiocytÃ¦rt malignt lymfom, diffus vÃ¦kstmÃ¥de	DC859	NA
M96423	histiocytÃ¦rt malignt lymfom, nodulÃ¦r vÃ¦kstmÃ¥de	DC859	NA
M96503	Hodgkin lymfom	DC819	Hodgkin lymfom UNS
M96513	Hodgkins sygdom, lymfocytÃ¦r dominans	DC814	Klassisk lymfocytrigt Hodgkin lymfom
M96523	Hodgkins sygdom, cellulÃ¦rt blandet type	DC812	Klassisk Hodgkin lymfom med blandet cellularitet
M96533	Hodgkins sygdom, lymfocytÃ¦r depletion type	DC813	Klassisk lymfocytfattigt Hodgkin lymfom
M96563	Hodgkins sygdom, nodulÃ¦rt skleroserende type	DC811	NA
M96573	Hodgkin lymfom, LP-type	DC813	NA
M96583	Hodgkin lymfom, LP-type, diffus vÃ¦kstmÃ¥de	DC813	NA
M96593	Hodgkin lymfom, nodulÃ¦r, lymfocyt dominans	DC810	NodulÃ¦rt lymfocytdomineret Hodgkin lymfom
M96633	Hodgkin lymfom, klassisk type, nodulÃ¦r sklerose	DC811	Klassisk Hodgkin lymfom med nodulÃ¦r sklerose
M96643	Hodgkin lymfom, NS-type, cellulÃ¦r fase	DC811	Klassisk Hodgkin lymfom med nodulÃ¦r sklerose
M96703	smÃ¥cellet lymfocytÃ¦rt lymfom	DC830	SmÃ¥cellet B-celle lymfom
M96713	lymfoplasmacytÃ¦rt lymfom	DC830B	LymfoblastÃ¦rt lymfom
M96733	mantlecellelymfom	DC831	Mantle celle lymfom (MCL)
M96783	primÃ¦rt effusionslymfom	DC838	Andet ikke-follikulÃ¦rt lymfom
M96793	mediastinalt storcellet B-cellelymfom	DC852	Mediastinalt (tymisk) storcellet B-celle lymfom
M96803	diffust storcellet B-cellelymfom	DC833	Diffust storcellet B-celle lymfom
M96813	diffust storcellet B-cellelymfom, centroblastisk variant	DC833C	NA
M96823	diffust storcellet B-cellelymfom, immunoblastisk variant	DC833D
M96833	diffust storcellet B-cellelymfom, T-celle/histiocytrig	DC833F	NA
M96853	intravaskulÃ¦rt storcellet B-cellelymfom	DC838B	NA
M96873	Burkitt lymfom	DC837	Burkitt lymfom
M96883	splenisk B-cellelymfom/leukÃ¦mi, uklassificerbar	DC833	Diffust storcellet B-celle lymfom
M96893	splenisk marginalzone B-cellelymfom	DC830D	Splenisk marginalzone lymfom
M96903	nodulÃ¦rt malignt lymfom	DC829	FollikulÃ¦rt lymfom UNS
M96913	blandet histiocytÃ¦rt,lymfocytÃ¦rt malignt lymfom,nodulÃ¦r vÃ¦ks	DC821	FollikulÃ¦rt lymfom, grad II
M96923	centroblastÃ¦rt/centrocytÃ¦rt malignt lymfom, follikulÃ¦rt	DC829	NA
M96933	hÃ¸jt diff. lymfocytÃ¦rt malignt lymfom, nodulÃ¦r vÃ¦kstmÃ¥de	DC859	NA
M96963	lavt diff. lymfocytÃ¦rt malignt lymfom, nodulÃ¦r vÃ¦kstmÃ¥de	DC859	NA
M96973	centroblastÃ¦rt malignt lymfom, follikulÃ¦rt	DC829	NA
M96993	marginalzone B-cellelymfom	DC884	Extranodal marginalzone lymfom
M97003	mycosis fungoides (=M96253)	DC840	Mycosis fungoides
M97013	Sezarys syndrom	DC841	SÃ©zarys sygdom
M97023	perifert T-cellelymfom	DC844	Perifert T-celle lymfom UNS
M97033	follikulÃ¦rt T-cellelymfom	DC844	NA
M97043	nodalt perifert T-cellelymfom med TFH fÃ¦notype	DC865	NA
M97053	angioimmunoblastisk T-cellelymfom	DC865	AngioimmunoblastÃ¦rt T-celle lymfom
M97063	primÃ¦rt kutant CD4-positivt smÃ¥/medium T-cellelymfom	DC848	NA
M97083	subkutant panniculit-lignende T-cellelymfom	DC863	Subkutant panniculitis-lignende T-celle lymfom
M97093	kutant lymfom	DC848	Kutant T-celle lymfom UNS
M97143	anaplastisk storcellet lymfom	DC846	Anaplastisk storcellet lymfom, ALK-positivt
M97153	brystimplantatassocieret anapl. storcellet lymfom	DC846	NA
M97163	hepatosplenisk T-cellelymfom	DC861	Hepatosplenisk T-celle lymfom
M97173	enteropati-associeret T-cellelymfom	DC862	Enteropati-type (intestinalt) T-celle lymfom
M97183	primÃ¦rt kutant anaplastisk storcellet lymfom	DC866	PrimÃ¦rt kutane CD30-positive T-celle proliferationer
M97193	ekstranodalt NK/T-cellelymfom, nasal type	DC860	Ekstranodalt NK/T-celle lymfom, nasal type
M97243	systemisk EBV+T-celle lymfoproliferativ sygdom hos bÃ¸rn	DC845	Andet modent NK/T-celle lymfom
M97253	hydroa vacciniforme-like lymphoma	DC845	Andet modent NK/T-celle lymfom
M97263	primÃ¦rt kutant gamma-delta T-cellelymfom	DC845	Andet modent NK/T-celle lymfom
M97273	blastisk NK-celle lymfom	DC835	LymfoblastÃ¦rt lymfom
M97283	precursor B-lymfoblastisk lymfom	DC835	LymfoblastÃ¦rt lymfom
M97293	precursor T-lymfoblastisk lymfom	DC835	LymfoblastÃ¦rt lymfom
M97303	myelomatose [<01.01.04]	DC900	NA
M97313	plasmacytom (=M961C3)	DC900	Myelomatose
M97323	myelomatose	DC900	Myelomatose
M97343	ekstraossÃ¸st plasmacytom	DC902	SolitÃ¦rt ikke-ossÃ¸st plasmacytom
M97353	plasmablastisk lymfom	DC833	Diffust storcellet B-celle lymfom
M97373	storcellet B-cellelymfom, ALK-positivt	DC833	Diffust storcellet B-celle lymfom
M97383	storcellet B-lymfom, HHV8-ass multicentrisk Castleman sygdom	DC833	Diffust storcellet B-celle lymfom
M97611	IgM monoklonal gammopati af usikker signifikans	DD472	NA
M97651	monoklonal gammopati af usikker signifikans (MGUS)	DD472	Monoklonal gammopati med ubestemt signifikans (MGUS)
M976A1	monoklonal gammopati af renal signifikans	DD472	NA
M98203	lymfocytÃ¦r leukÃ¦mi	DC919	Lymfatisk leukÃ¦mi UNS
M98231	monoklonal B-cellelymfocytose, CLL-type	DD479B	NA
M98233	kronisk lymfocytÃ¦r leukÃ¦mi	DC911	Kronisk lymfatisk leukÃ¦mi af B-celle type (B-CLL)
M98253	prolymfocytleukÃ¦mi	DC919	NA
M98263	Burkitt leukÃ¦mi	DC918	Moden B-celle leukÃ¦mi af Burkitt-type
M98273	adult T-cellelymfom/leukÃ¦mi	DC915	Adult T-celle lymfom/leukÃ¦mi (HTLV-1-associeret)
M98303	plasmacelleleukÃ¦mi	DC901	NA
M98313	large granular lymfocyt leukÃ¦mi	DC917	Anden lymfatisk leukÃ¦mi
M98333	B-celle prolymfocytÃ¦r leukÃ¦mi	DC913	Prolymfocyt leukÃ¦mi af B-celle type
M98343	T-celle prolymfocytÃ¦r leukÃ¦mi	DC916	Prolymfocyt leukÃ¦mi af T-celle type
M99403	hairy cell leukÃ¦mi	DC914	HÃ¥rcelle leukÃ¦mi
M99703	malign lymfoproliferativ sygdom	NA	NA
M99713	polymorf post-transplantation lymfoproliferativ sygdom	DC887	Anden malign immunoproliferativ sygdom
S38900	amyloidose	DE859	NA
S38920	primÃ¦r amyloidose	DE858A	NA
S38940	AL amyloidose	DE858A	NA
M95963	NA	DC857	Andet non-Hodgkin lymfom
M96553	NA	DC813	Klassisk lymfocytfattigt Hodgkin lymfom
M96613	NA	DC819	Hodgkin lymfom UNS
M96623	NA	DC813	Klassisk lymfocytfattigt Hodgkin lymfom
M96653	NA	DC811	Klassisk Hodgkin lymfom med nodulÃ¦r sklerose
M96673	NA	DC811	Klassisk Hodgkin lymfom med nodulÃ¦r sklerose
M96753	NA	DC859	Lymfom (neoplasi) UNS
M96843	NA	DC833	Diffust storcellet B-celle lymfom
M96953	NA	DC820	FollikulÃ¦rt lymfom, grad I
M96983	NA	DC822	FollikulÃ¦rt lymfom, grad III
M97123	NA	DC838	Andet ikke-follikulÃ¦rt lymfom
M97333	NA	DC901	Plasmacelle leukÃ¦mi
M97603	NA	DC889	Malign immunoproliferativ sygdom UNS
M97613	NA	DC880	WaldenstrÃ¶ms makroglobulinÃ¦mi
M97623	NA	DC882	Anden heavy chain disease
M97643	NA	DC883	Immunoproliferativ tyndtarmssygdom
M97661	NA	DC860	Ekstranodalt NK/T-celle lymfom, nasal type
M97671	NA	DC865	AngioimmunoblastÃ¦rt T-celle lymfom
M97681	NA	DC917	Anden lymfatisk leukÃ¦mi
M98003	NA	DC959	LeukÃ¦mi UNS
M98311	NA	DC917	Anden lymfatisk leukÃ¦mi
M98323	NA	DC913	Prolymfocyt leukÃ¦mi af B-celle type

### Sheet: S2
Name	Dataset_name	Variable_names	Format
LAB - Flow cytometry	LAB_Flowcytometry	V1; patientid; DATE; MATERIAL; OBS_DIAGNOSIS; PANEL; PHENOTYPE; CONCLUSION; POPULATION; LEUKOCYTTER; LEUKOCYTTER_PCT; LYMFOCYTTER; LYMFOCYTTER_PCT; T_CELLER; T_CELLER_PCT; CD4_8_ratio; B_CELLER; B_CELLER_PCT; B_CELLER_NORMALE; B_CELLER_NORMALE_PCT; B_CELLER_ABNORMALE; B_CELLER_ABNORMALE_PCT; K_L_ratio; Kappa_positive; Kappa_positive_PCT; Lambda_positive; Lambda_positive_PCT; PC; PC_PCT; PC_PATOLO…	Long; UTF-8
LAB - IGHV analyses	LAB_IGHVIMGT	V1; patientid; CLL_ID; Date_sample; IGHV; Subset; Germline_max; GermlineIdentity.1; GermlineIdentity.2; GermlineIdentity.3; IGHVAllele.1; IGHVAllele.2; IGHVAllele.3	Long; UTF-8
PERSIMUNE - Clinical Laboratory Information System Research Database (LABKA)	PERSIMUNE_biochemistry	id; patientid; datasource; laboratoryinternalid; referringdepartment; referringhospital; department; hospital; departmentname; c_hospitalcode; c_hospital; samplingdatetime; c_samplingdatetime; analysiscode; analysiscoderesponsible; analysismnemonic; analysisname; c_analysisgroup; c_analysismethod; samplematerial; c_samplematerial; referenceintervallowerlimit; referenceintervalupperlimit; c_refere…	Long; UTF-8
PERSIMUNE - Danish Microbiology Database (MiBa) - Microbiology Analysis	PERSIMUNE_microbiology_analysis	patientid; datasource; rec_deleted; c_doublet; afsnit_mads; ptype_mads; requestersampleid; laboratoryinternalsampleid; laboratoryinternalproductionid; referringhospital; referringdepartmentid; referringdepartment; investigationidentifier; investigationidentifiercode; hospital; department; departmentid; c_hospital; c_hospitalcode; samplingdatetime; c_samplingdatetime; samplerecieveddatetime; resul…	Long; UTF-8
PERSIMUNE - Danish Microbiology Database (MiBa) - Microbiology Culture	PERSIMUNE_microbiology_culture	patientid; datasource; requestersampleid; laboratoryinternalsampleid; laboratoryinternalproductionid; referringhospital; referringdepartmentid; referringdepartment; investigationidentifier; investigationidentifiercode; hospital; department; departmentid; c_hospital; c_hospitalcode; samplingdatetime; samplerecieveddatetime; resultanswerdate; micanalysiscoderesponsible; micanalysiscodetype; micanal…	Long; UTF-8
PERSIMUNE - Danish Microbiology Database (MiBa) - Microbiology Extra	PERSIMUNE_microbiology_extra	patientid; datasource; requestersampleid; laboratoryinternalsampleid; laboratoryinternalproductionid; referringhospital; referringdepartmentid; referringdepartment; investigationidentifier; investigationidentifiercode; hospital; department; departmentid; c_hospital; c_hospitalcode; samplingdatetime; samplerecieveddatetime; resultanswerdate; micanalysiscoderesponsible; micanalysiscodetype; micanal…	Long; UTF-8
PERSIMUNE - Danish Microbiology Database (MiBa) - Microbiology Microscopy	PERSIMUNE_microbiology_microscopy	patientid; datasource; requestersampleid; laboratoryinternalsampleid; laboratoryinternalproductionid; referringhospital; referringdepartmentid; referringdepartment; investigationidentifier; investigationidentifiercode; department; departmentid; hospital; c_hospital; c_hospitalcode; samplingdatetime; samplerecieveddatetime; resultanswerdate; micanalysiscoderesponsible; micanalysiscodetype; micanal…	Long; UTF-8
RKKP - Danish National Chronic Lymphocytic Leukemia Registry (CLL)	RKKP_CLL	patientid; Org_rap; Region; CPR_Doedsdato; CPR_Opdat_dt; KMregisdoed; Reg_FAMCLL; Reg_Diagnose_dt; Reg_KnoglemarvsUndersoegelse; Reg_ULSCANNING; Reg_CTSCANNING; Reg_LYMFOCYTFORDOBLIN; Reg_Umuteret; Reg_FISH; Reg_Del13q14; Reg_Trisomi12; Reg_Del11q; Reg_Del17p; Reg_TP53; Reg_ZAP70; Reg_CD38Positiv; Reg_Beta2Microglobulin; Reg_Leukocyttal; Reg_Hypogammaglobulinami; Reg_BinetStadium; Reg_Performance…	Wide; UTF-8
RKKP - Danish National Multiple Myeloma Registry (DaMyDa)	RKKP_DaMyDa	patientid; Org_rap; Kommunenr; Tid_Diag_Pbeh; Stadie; KMREGISDOED; KMDAGE; CPR_Doedsdato; CPR_Opdat_dt; Reg_Diagnose; Reg_Diagnose_dt; Reg_TidligereMGUS; Reg_TidligereMGUS_dt; Reg_ProcentKlonalePlasmaceller; Reg_PCINFMARV; Reg_Karyotypning_gennemfoert; Reg_KARYOTYPE; Reg_FISH; Reg_Knogleforandringer_type; Reg_SammenfaldCorpora; Reg_AndreKnogleundersoegelse; Reg_Knogleundersoegelser_scinti; Reg_Kn…	Wide; UTF-8
RKKP - Danish National Lymphoma Registry (LYFO)	RKKP_LYFO	patientid; subtype; Org_rap; Kommunenr; CPR_Doedsdato; CPR_Opdat_dt; IND_Beh; IND_Relaps; IND_FU; ANTREG; ENODAL; IPI; IPS; aaIPI; FLIPI; FLIPI2; CNSs; Reg_DiagnostiskBiopsi_dt; Reg_WHOHistologikode1; Reg_DiskordantLymfom; Reg_WHOHistologikode2; Reg_Stadium; Reg_BSymptomer; Reg_Tumordiameter; Reg_BulkSygdom; Reg_PerformanceStatusWHO; Reg_AndenMalignSygdom; Reg_SKSKodeAndenMalignSygdom; Reg_Ivaerk…	Wide; UTF-8
SDS - Danish National Patient Registry (LPR) - Diagnosis	SDS_diagnoser	dw_ek_kontakt; diagnosekode; diagnosetype; senere_afkraeftet; diagnosekode_parent; diagnosetype_parent; lprindberetningssystem	Long; UTF-8
SDS - Register of Pharmaceutical Sales (LSR) - Ekokur	SDS_ekokur	abc; apk; atc; cpr_reg; dosform; drugid; eksd; ovnr; packsize; packtext; pname; pprs; streng; strnum; strunit; vnr; voltypecode; voltypetxt; volume; cll_id; lyfo_id; mm_id; dalyca_id; sp_id; sds_id; patientid	Long; UTF-8
SDS - Register of Pharmaceutical Sales (LSR) - Epikur	SDS_epikur	aar; apk; atc; cpr_reg; doso; eksd; indo; packsize; vnr; volapk; voltypecode; voltypetxt; cll_id; lyfo_id; mm_id; dalyca_id; sp_id; sds_id; patientid	Long; UTF-8
SDS - Danish National Patient Registry 3 (LPR3) - Course	SDS_forloeb	dw_ek_forloeb; dw_ek_helbredsforloeb; sorenhed_ans; dato_start; tidspunkt_start; dato_slut; tidspunkt_slut; dato_henvisning; tidspunkt_henvisning; henvisningsaarsag; lprindberetningssystem; cll_id; lyfo_id; mm_id; dalyca_id; sp_id; sds_id; patientid	Long; UTF-8
SDS - Danish National Patient Registry 3 (LPR3) - Course Indicators	SDS_forloebsmarkoerer	dw_ek_forloeb; dato_markoer; tidspunkt_markoer; markoer; lprindberetningssystem	Long; UTF-8
SDS - National Hospital Medication Register (SMR) - Reports with Price	SDS_indberetningmedpris	k_adm_id; k_region_id; c_hjem_kommune; d_adm; d_kontakt_start; d_ord_start; d_ord_slut; c_shak; c_sor; c_kontaktansvar_afd_shak; c_patienttype; c_atc; v_laegemiddelnavn; c_varenummer; v_drugid; c_ord_type; c_adm_vej; v_adm_dosis; v_adm_dosis_enhed; v_styrke_num; v_styrke_enhed; v_pakningsstoerrelse_num; v_pakningsstoerrelse_enhed; v_laegemiddel_form; cll_id; lyfo_id; mm_id; dalyca_id; sp_id; sds_…	Long; UTF-8
SDS - Danish National Patient Registry 3 (LPR3) - Visits	SDS_kontakter	dw_ek_kontakt; dw_ek_forloeb; sorenhed_ans; enhedstype_ans; hovedspeciale_ans; region_ans; dato_start; tidspunkt_start; dato_slut; tidspunkt_slut; aktionsdiagnose; kontaktaarsag; prioritet; kontakttype; dato_henvisning; henvisningsaarsag; dato_behandling_start; tidspunkt_behandling_start; hovedspeciale_ind; region_ind; dato_indberetning; lprindberetningssystem; cll_id; lyfo_id; mm_id; dalyca_id; …	Long; UTF-8
SDS - Clinical Laboratory Information System Research Database (LABKA)	SDS_lab_forsker	samplingdate; samplingtime; analysiscode; laboratorium_idcode; value; unit; resulttype; referenceinterval_lowerlimit; referenceinterval_upperlimit; rekvirent_id; rekvirent_idtype; cll_id; lyfo_id; mm_id; dalyca_id; sp_id; sds_id; patientid	Long; UTF-8
SDS - Danish National Pathology Register (PATOBANK) - Pathology	SDS_pato	k_inst; k_rekvnr; d_rekvdato; d_svardato; c_mattype; c_snomedkode; k_matnr; k_sekvensnr; v_fritekst; cll_id; lyfo_id; mm_id; dalyca_id; sp_id; sds_id; patientid	Long; UTF-8
SDS - Danish National Patient Registry 3 (LPR3) - Procedure Other	SDS_procedurer_andre	dw_ek_forloeb; dw_ek_kontakt; procedurekode; proceduretype; procedurekode_parent; proceduretype_parent; sorenhed_pro; region_pro; dato_start; tidspunkt_start; dato_slut; tidspunkt_slut; dato_indberetning; tidspunkt_indberetning; lprindberetningssystem	Long; UTF-8
SDS - Danish National Patient Registry 3 (LPR3) - Results	SDS_resultater	dw_ek_kontakt; dw_ek_forloeb; triggertype; triggerkode; indberetningstype; indberetningsstatus; resultattype; resultatvaerdi; sorenhed_ans; dato_resultat; tidspunkt_resultat; dato_indberetning; tidspunkt_indberetning; lprindberetningssystem	Long; UTF-8
SDS - Danish National Patient Registry (LPR) - Administration	SDS_t_adm	k_recnum; c_pattype; c_sgh; c_afd; d_inddto; v_indtime; d_hendto; c_indm; d_uddto; c_udm; c_kontaars; c_henm; v_udtime; v_behdage; v_sengdage; c_adiag; v_indminut; c_bopamt; c_spec; c_blok; c_sghamt; c_hsgh; c_hafd; cll_id; lyfo_id; mm_id; dalyca_id; sp_id; sds_id; patientid	Long; UTF-8
SDS - National Hospital Medication Register (SMR) - Diagnosis	SDS_t_diag	v_recnum; c_diag; c_diagtype; c_tildiag	Long; UTF-8
SDS - Danish Register of Causes of Death (DAR)	SDS_t_dodsaarsag_2	d_dodsdato; d_findedato; d_statdato; v_alder; c_dodtilgrundl_acme; c_dod_1a; c_dod_1b; c_dod_1c; c_dod_1d; c_liste14; c_liste49; c_listea; c_listeb; c_dodsmaade; cll_id; lyfo_id; mm_id; dalyca_id; sp_id; sds_id; patientid	Long; UTF-8
SDS - National Hospital Medication Register (SMR) - Examination and Treatment	SDS_t_sksopr	v_recnum; c_tilopr; c_oprart; d_odto; c_osgh; c_oafd; c_opr; v_otime; v_ominut	Long; UTF-8
SDS - National Hospital Medication Register (SMR) - Surgical Procedure	SDS_t_sksube	v_recnum; c_tilopr; c_oprart; d_odto; c_osgh; c_oafd; c_opr; v_otime; v_ominut	Long; UTF-8
SDS - Danish Cancer Register (DCR)	SDS_t_tumor	c_sex; d_fdsdato; v_diagnosealder; c_region; d_diagnosedato; v_diagaar; v_diagmd; d_statdato; c_status; k_tumornr; c_icd10; c_grad; c_lateral; c_udbred_klassifikation; c_tnm_t; c_tnm_n; c_tnm_m; c_aa; c_udbred; c_makrogrundlag; c_mikrogrundlag; c_behandling; c_diaggr_icd10; c_orggr_icd10; c_diaggr_kp; c_diaggr_nordcan; cll_id; lyfo_id; mm_id; dalyca_id; sp_id; sds_id; patientid	Long; UTF-8
SDS - Danish National Patient Registry (LPR) - SHAK register	SDS_t_udtilsgh	v_recnum; c_udtilsgh; c_udtilafd	Long; UTF-8

### Sheet: S3
Data source		Official name	Dataset name	Description	Format	Raw data variable names
SP	1. Administered medicine	AdministreretMedicin	Administreret_Medicin	Contains administered in-hospital pharmacological (w/ ATC codes) and non-pharmacolocial medicine including drug name (e.g. PARACETAMOL FILMOVERTRUKNE TABL. 500 MG) and date-time.	Long; UTF-8	PAT_KEY; PAT_ENC_CSN_KEY; TAKEN_TIME; ATC; MEDICATION_ID; SIG; ZC_MED_UNIT_name; ZC_ADMIN_ROUTE_name; MEDICATION_NAME; MAR_ACTION_C; NAME
SP	2. Admissions (ADT) - Hospitalization	ADTHændelser	ADT_Haendelser	Contains pre-hospital and in-hospital admisisons, discharges and transfers (ADT) with name of department/hospital, date-time and corresponding active ICD10 diagnosis codes. Further contains vital status. Caveat! Contains major registration bias before and after implementation of LPR3 on 2 Feb 2019	Long; UTF-8	PAT_KEY; DEATH_DATE; EVENT_TYPE_NAME; EFFECTIVE_TIME; HOSPITAL_AREA_NAME_IN; AFDELING_NAME; ID_NAME; HOSPITAL_AREA_ID; KONTAKT_START_LOCAL_DTTM; KONTAKT_END_LOCAL_DTTM; HOSPITAL_AREA_NAME_OUT; ADMISSION_TYPE; PATIENT_CLASS; CURRENT_ICD10_LIST_A; CURRENT_ICD10_LIST_B
SP	3. Active in-hospital diagnoses	AktiveProblemlisteDiagnoser	Aktive_Problemliste_Diagnoser	Contains medical history of active in-hospital diagnoses and corresponding ICD10 codes with date-time.	Long; UTF-8	PAT_KEY; CURRENT_ICD10_LIST; DX_NAME; NOTED_DATE
SP	4. All test results	AllePrøvesvar	AlleProevesvar	Contains information on time-date for any perform test such as central lab biochemistry, POC test, ECG and radiology. The corresponding NPU code, value and unit is available for central lab biochemistry, whereas most non-biochemistry results simply refer to other modules.	Long; UTF-8	PAT_KEY; PAT_ENC_CSN_KEY; PROC_NAME; EXTERNAL_NAME; COMPONENT; SPECIMN_TAKEN_TIME; RESULT_TIME; ORD_VALUE
SP	5. Treatment plans 1	Behandlingsplaner_del1	Behandlingsplaner_del1	Contains information on hem/onc treatment plans such as Rituximab, R-CHOP, or Velcade with corresponding line of therapy, start and end dates. The plan ID links information to Tx_plan 2	Long; UTF-8	PAT_KEY; Plan ID; Plan navn; Protokol navn; Plan type; Status; Behandlingslinje; Behandlingsmål; Planlagte serier; Plan start dato; Plan afbrudt dato; Afbrudt årsag; Behandlingsstartdato; Behandlingsslutdato
SP	5. Treatment plans 2	Behandlingsplaner_del2	Behandlingsplaner_del2	Contains information on describing each cycle of treatment for each hem/onc treatment plan. The plan ID links information to Tx_plan 1	Long; UTF-8	PAT_KEY; Plan ID; Serie navn; Serie nummer; Serie status; Serie start
SP	6. Microbiology charts 1	Bloddyrkning_del1	Bloddyrkning_del1	Contains infomation on any type of microbiology result with date-time including PCR tests for respitatory virus, HBV, EBV, CMV, atypical pneumonia, VZV, and faecal virus as well as results on cultures performed on sputum, BAL, blood, urine, and faeces. Further, contains information on plasma titers for agens such as HBV, EBV, CMV and Asp. gallactomannan and antimicrobial P-concentrations. The Bes…	Long; UTF-8	PAT_KEY; Best./Ord. ID; Type; Komponentnavn; Prøveresultat; Prøvetagningstidspunkt; Prøvesvarstidspunkt
SP	6. Microbiology charts 2	Bloddyrkning_del2	Bloddyrkning_del2	Contains information on each microbiology culture for type of specimen submitted and the clinical interpretation. The Best/Ord ID links information to Microbiology results 1	Long; UTF-8	PAT_KEY; Best./Ord. ID; Type; Komponentnavn; Resultat tekst; Prøvetagningstidspunkt; Prøvesvarstidspunkt; Linje nummer; Række nummer
SP	6. Microbiology charts 3	Bloddyrkning_del3	Bloddyrkning_del3	Contains information on each microbiology culture for type of organism/bacteria and its resistance pattern. The Best/Ord ID links information to Microbiology results 1	Long; UTF-8	PAT_KEY; Best./Ord. ID; NPN_REQ_ID; Type; Organisme; Antibiotika; Sensitivitet_resultat; Provetagningstidspunkt; Provesvarsdato
SP	6. Microbiology charts 4	Bloddyrkning_del4	Bloddyrkning_del4	Contains information on patients' microbiology Hx such as antimicrobial allergies and exposures. The Best/Ord ID links information to Microbiology results 1	Long; UTF-8	PAT_KEY; Best_Ord_ID; Kliniske_oplysninger; Linje
SP	7. Transfers	Flytningshistorik	Flytningshistorik	Contains cleaned information on in-hospital admisisons, discharges and transfers with name of department/hospital, date-time but without any corresponding ICD10 diagnosis codes. Caveat! Contains major registration bias before and after implementation of LPR3 on 2 Feb 2019	Long; UTF-8	PAT_KEY; Tidspunkt; Hospital; Overafdeling; Afsnit; Hændelse; PAT_ENC_CSN_KEY
SP	8. Intensive care unit	ITAOphold	ITAOphold	Contains cleaned information on ICU admission, discharges and transfers with name of department/hospital, date-time and corresponding ICD10 diagnosis codes. Caveat! Contains major registration bias before and after implementation of LPR3 on 2 Feb 2019	Long; UTF-8	PAT_KEY; Aktionsdiagnose; DX_NAME; RESPIRATORSTART; RESPIRATOREND; ICU_STAY_START; ICU_STAY_END; REGION_NAME; OVERAFDELING_NAME; OVERAFDELING_ID; ICU_DEP; AFSNIT_NAME; AFSNIT_KORTNAVN; AFSNIT_ID; ICU_STAY_START; ICU_STAY_END; RESPIRATORSTART; RESPIRATOREND; resp_YN
SP	9. Medical notes 1	Journalnotater_del1	Journalnotater_del1	Contains written notes as free-text from any health care professional (HCP) in the electronic health record including information on type of note, type of HCP and date-time. Historical notes (type) antedates the EHR system starting Jan 2006. The Note ID links information to Notes 2	Long; UTF-8	PAT_KEY; Note ID; Notat type; Notat status; Service; Forfatter type; Notat text; Ydelsesdato Dato-tid
SP	9. Medical notes 2	Journalnotater_del2	Journalnotater_del2	Contains information on the status of written notes in the electronic health record. The Note ID links information to Notes 1	Long; UTF-8	Note ID; Dato; Handling
SP	10. Prescribed medicine	OrdineretMedicin	OrdineretMedicin	Contains prescribed in-hospital pharmacological (w/ ATC codes) and non-pharmacolocial medicine including drug name (e.g. PARACETAMOL FILMOVERTRUKNE TABL. 500 MG) and date-time.	Long; UTF-8	PAT_KEY; PAT_ENC_CSN_KEY; ORDER_MED_ID; PEND_ACTION_C; ORDER_STATUS_C; IS_PENDING_ORD_YN; IS_HELD_ORDER_C; HV_DISCRETE_DOSE; ORDER_START_TIME; ORDER_END_TIME; MEDICATION_ID; NAME; ATC
SP	11. Out- and in-patient visits and diagnoses	BehandlingskontakterOgDiagnoser	Behandlingskontakter_diagnoser	Contains any out- and in-patient visits and active diagnoses and corresponding A or B ICD10 codes with date-time.	Long; UTF-8	PAT_KEY; PAT_ENC_CSN_KEY; SKSKode; DX_NAME; Start date of diagnosis; Kontaktdato; DiagnoseType
SP	12. Anthropometrics	PatientInfo	PatientInfo	Contains information on sex and anthropometrics such as height and weight	Long; UTF-8	PAT_KEY; SEX_C; NAME; BMI; Weight_in_kg; height_in_cm
SP	13. Social history	SocialHX	SocialHX	Contains information on social history (Hx) including exposures such as smoking, vaping, and alchohol consupmtion with dates.	Long; UTF-8	PAT_KEY; RegistringsDato; Ryger; PakkerOmDagen; Drikker; Damper; SorteringPåDato
SP	14. Vital signs	VitaleVærdier	VitaleVaerdier	Contains information on registered vital signs and anthropometrics including heart rate, blood pressure, respiratory frequency, AVPU, oxygen saturation, supplemental oxygen, early warning score (EWS), height and weight.	Long; UTF-8	PAT_KEY; PAT_ENC_CSN_KEY; FSD_ID; LINE; FSD_ID_LINE; DISPLAYNAME; ISACCEPTED_YN; RECORDED_TIME; FLO_MEAS_ID; VAL_TYPE_C; VAL_TYPE_NAME; MEAS_VALUE; TAKEN_USER_ID; FLT_ID; TEMPLATE_NAME; MEAS_VALUE_clean; NumericValue

### Sheet: S4
Data source	Official name (abbreviation)		Dataset	Index variable name(s)	Index class	Mapping
RKKP	Danish National Lymphoma Registry (LYFO)		LYFO	patientid, Date_diagnosis, Date_treatment_1st_start	patient id, date, date	patientid
	Danish National Multiple Myeloma Database (DaMyDa)		MM	patientid, Date_diagnosis, Date_treatment_1_start_MPB, Reg_diagnose	patient id, date, date, snomed	patientid
	Danish National Chronic Lymphocytic Leukemia Register (CLL)		CLL	patientid, Date_diagnosis, Date_treatment, Reg_diagnose	patient id, date, date, snomed	patientid
SDS	Register of Pharmaceutical Sales (LSR)		EPIKUR	patientid, eksd, atc	patient id, date, atc	patientid
			EKOKUR	patientid, eksd, atc	patient id, date, atc	patientid
	National Hospital Medication Register (SMR)		indberetningmedpris	patientid, d_adm, c_atc	patient id, date, atc	patientid;k_adm
	Danish National Patient Registry (LPR)	Administrative data	t_adm	patientid, k_recnum, d_inddto, c_adiag	patient id, rec id, date, icd10	patientid;k_recnum
		Diagnoses	t_diag	v_recnum, c_diag	rec id, icd10	v_recnum
		Treatments - surgery	t_sksopr	v_recnum, d_odto, c_opr	rec id, date, sks	v_recnum
		Other procedures	t_sksube	v_recnum, d_odto, c_opr	rec id, date, sks	v_recnum
		Health care provider	t_udtilsgh	v_recnum, c_udtilsgh	rec id, shak	v_recnum
	Danish National Pathology Register (PATOBANK)		pato	v_recnum, d_rekvdato, c_snomedkode	id, date, snomed	patientid;k_rekvnr;k_inst
		Microscopy	t_mikro	k_rekvnr	rec id	k_rekvnr;k_inst
		Conclusion/summary	t_konk	k_rekvnr	rec id	k_rekvnr;k_inst
	Clinical Laboratory Information System Database (LABKA)		lab_forsker	patientid, samplingdate, analysiscode	patient id, date, npu	patientid
	Danish Register of Causes of Death (DAR)		t_doedsaarsag	patienid, d_dodsdato, c_dod_1a	patient id, date, icd10	patientid
	Danish Cancer Register (DCR)		t_tumor	patientid, d_diagnosedato, c_icd10	patient id, date, icd10	patientid
	Danish National Patient Registry 3 (LPR3)	Administrative data	kontakter	patientid, dato_start, aktionsdiagnose	patient id, date, icd10	patientid;dw_ek_kontakt;dw_ek_forloeb;sorenhedans
		Diagnoses	forloeb	patientid, dato_start	patient id, date	patientid;dw_ek_forloeb;dw_ek_helbredsforloeb
		Courses	diagnoser	diagnosekode	icd10	dw_ek_kontakt
		Course markers	forloebsmarkoerer	patientid, dato_markoer	patient id, date	dw_ek_forloeb
		Organisations	organisationer	NA	NA	sorenhed
		Treatment - surgery	procedure_kirurgi	dato_start, procedurekode	date, sks	dw_ek_forloeb;dw_ek_kontakt;sorenhed_pro
		Other procedures	procedure_andre	dato_start, procedurekode	date, sks	dw_ek_forloeb;dw_ek_kontakt;sorenhed_pro
		Results	resultater	datoresultat, triggerkode	date, sks	dw_ek_kontakt;dw_ek_forloeb;sorenhedans
SP	AdministreretMedicin (AdmMed)		Administreret_Medicin	patientid, taken_time, atc	patient id, date, atc	patientid
	ADTHændelser (ADT)		ADT_Haendelser	patientid, effective_time, current_icd10_list	patient id, date, icd10	patientid
			SP_OS	patientid, death_date	patient id, date	patientid
	AktiveProblemlisteDiagnoser (ActiveDx)		Aktive_Problemliste_Diagnoser	patientid, noted_date, current_icd10_list	patient id, date, icd10	patientid
	AllePrøvesvar (AllTests)		AlleProevesvar	patientid, specimn_taken_time, component	patient id, date, npu	patientid
	BehandlingskontakterOgDiagnoser (Visits And Dx)		Behandlingskontakter_diagnoser	patientid, kontaktdato, skskode	patient id, date, icd10	patientid
	Behandlingsplaner_del1 (Tx_plans1)		Behandlingsplaner_del1	patientid, plan_start_dato	patient id, date	patientid;plan_id
	Behandlingsplaner_del2 (Tx_plans2)		Behandlingsplaner_del2	patientid, serie_start	patient id, date	patientid;plan_id
	Bloddyrkning_del1 (Micro1)		Bloddyrkning_del1	patientid, provetagningstidspunkt	patient id, date	patientid;bestord_id
	Bloddyrkning_del2 (Micro2)		Bloddyrkning_del2	patientid, provetagningstidspunkt	patient id, date	patientid;bestord_id
	Bloddyrkning_del3 (Micro3)		Bloddyrkning_del3	patientid, provetagningstidspunkt	patient id, date	patientid;bestord_id
	Bloddyrkning_del4 (Micro4)		Bloddyrkning_del4	patientid	patient id	patientid;bestord_id
	Flytningshistorik (Transfers)		Flytningshistorik	patientid, tidspunkt	patient id, date	patientid
	ITAOphold (ICU)		ITAOphold	patientid, icu_stay_start, aktionsdiagnose	patient id, date, icd10	patientid
	Journalnotater_del1 (Notes1)		Journalnotater_del1	patientid, ydelses_dato_tid	patient id, date	patientid;note_id
	Journalnotater_del2 (Notes2)		Journalnotater_del2	dato	date	note_id
	OrdineretMedicin (RxMed)		OrdineretMedicin	patientid, order_start_time, atc	patient id, date, atc	patientid
	PatientInfo		PatientInfo	patientid	patient id	patientid
	SocialHX		SocialHX	patientid, registreringsdato	patient id, date	patientid
	VitaleVærdier (VitalSigns)		VitaleVaerdier	patientid, recordedtime	patient id, date	patientid
PERSIMUNE	Danish Microbiology Database (MiBa)		microbiology_analysis	patientid, samplingdatetime	patient id, date	patientid
			microbiology_culture	patientid, samplingdatetime, culturefindingsid	patient id, date, culturefindingsid	patientid;culturefindingsid
			microbiology_culture_resistance	culturefindingsid	culturefindingsid	culturefindingsid
			microbiology_microscopy	patientid, samplingdatetime	patient id, date	patientid
	Clinical Laboratory Information System Research Database (LABKA)		biochemistry	patientid, samplingdatetime, c_analysiscode	patient id, date, npu	patientid
Laboratory	IGHV analyses		IGHVIMGT	patientid, Date_sample	patient id, date	patientid
	Flow cytometry		Flowcytometry	patientid, DATE	patient id, date	patientid
	FISH analyses		FISH	patientid, Aspdato	patient id, date	patientid
	CLL NGS panel		CLLPANEL_WIDE	patientid	patient id	patientid
Curated	CLL_2ND_LINE_TREATMENT		CLL_TREAT	patientid	patient id	patientid
	MM_TREATED_WITH_DARATUMUAB		MM_TREAT_DARA	patientid	patient id	patientid
	CLL_TREATED_WTIH_IBRUTINIB		CLL_TREAT_IBR	patientid	patient id	patientid
	DANRICHT		DANRICHT	patientid	patient id	patientid

### Sheet: S5
Speciality	Tissue	Variable	Abbreviation	NPU	Blood test sets
Hemaoltogy	B	Hemoglobin	HGB	NPU02319	HEMATOLOGY, CBC, ANEMIA, CLL, HEMOLYSIS, MYELOMA
Hemaoltogy	B	Mean cell volume	MCV	NPU01944	ANEMIA, HEMOLYSIS
Hemaoltogy	B	Mean cell hemoglobin concentration	MCHC	NPU02321	ANEMIA
Hemaoltogy	B	Mean hemoglobin concentration	MHC	NPU02320	ANEMIA
Hemaoltogy	B	Reticulocytes	RET	NPU08694; NPU03356	ANEMIA, HEMOLYSIS
Hemaoltogy	B	Red blood cells	RBC	NPU01960; NPU17564	ANEMIA, HEMOLYSIS
Hemaoltogy	B	White blood count	LEUK	NPU02593	HEMATOLOGY, CBC, CLL, INFECTION, MYELOMA
Hemaoltogy	B	Absolute neutrophil count	NEU	NPU02902; NPU28172; NPU03982	HEMATOLOGY, INFECTION
Hemaoltogy	B	Absolute lymphocyte count	LYM	NPU02636	HEMATOLOGY, CLL, INFECTION
Hemaoltogy	B	Basophils	BASO	NPU01349	HEMATOLOGY
Hemaoltogy	B	Eosinophils	EOS	NPU01933; NPU17562; NPU18282	HEMATOLOGY
Hemaoltogy	B	Monocytes	MONO	NPU02840	HEMATOLOGY
Hemaoltogy	B	Blasts	BLAST	NPU03972	HEMATOLOGY
Hemaoltogy	B	Plasmocytes	PLAS	NPU04708	HEMATOLOGY
Hemaoltogy	B	Naked nuclei	KERN	NPU17597	HEMATOLOGY, CLL
Hemaoltogy	B	Large cells	STORE	NPU14267	HEMATOLOGY
Hemaoltogy	B	Platelets	TRC	NPU03568; NPU17586	HEMATOLOGY, CBC, CLL, DIC, MYELOMA
Hemaoltogy	P	Haptoglobin	HAP	NPU19788	ANEMIA, HEMOLYSIS
Hemaoltogy	P	Ferritin	FER	NPU1963	ANEMIA, HEPATIC
Hemaoltogy	P	Transferrin	TF	NPU04191; NPU04133; NPU03607	ANEMIA
Hemaoltogy	P	Iron	JERN	NPU02508	ANEMIA
Hemaoltogy	P	Folic acid	FOL	NPU02070	ANEMIA
Hemaoltogy	P	Cobalamin	B12	NPU01700	ANEMIA
Kidney	P	Creatinine	KREA	NPU18016; NPU04998	RENAL, MYELOMA
Kidney	P	Urea	CAR	NPU01459	RENAL
Kidney	P	Urate	URAT	NPU09356; NPU03688	RENAL
Kidney	P	Albumin	ALB	NPU19673; NPU01132	RENAL, MYELOMA
Kidney	P	Sodium (Na+)	NAT	NPU03429	RENAL
Kidney	P	Potassium (K+)	KAL	NPU03230	RENAL
Kidney	P	Phosphate	FOS	NPU03230	CALCIUM
Kidney	P	Magnesium	MG2	NPU02647	RENAL
Kidney	P	Calcium (total)	CA	NPU01443; NPU04169	CALCIUM, MYELOMA
Kidney	P	Calcium-ion	CA2	NPU04144; NPU01446; NPU27898	CALCIUM, MYELOMA
Kidney	P	Beta-2-microglobulin	B2M	NPU02817; NPU19857	CLL, RENAL, MYELOMA
Kidney	P	Methotrexate	MTX	NPU02739; NPU18905	ANEMIA
Liver	P	Alanine aminotransferase	ALAT	NPU19651	HEPATIC
Liver	P	Aspartate aminotransferase	ASAT	NPU19654	HEPATIC
Liver	P	Amylase	AMY	NPU19652; NPU19653; NPU19936	HEPATIC
Liver	P	Alkaline phosphatase	BASP	NPU27783; NPU53077; NPU19655	HEPATIC
Liver	P	Bilirubin	BIL	NPU01370	HEMOLYSIS, HEPATIC
Liver	P	Lactate dehydrogenase	LDH	NPU19658; NPU19978; NPU19975	CLL, HEMOLYSIS, CARDIAC, HEPATIC
Coagulation	P	International normalized ratio	INR	NPU01685; NPU21717; NPU28393	DIC, HEPATIC
Coagulation	P	Activated Partial Thromboplastin Clotting Time	APTT	NPU01682	DIC
Coagulation	P	D-dimer	DDIM	NPU19767; NPU28289	DIC
Coagulation	P	Fibrinogen	FIBR	NPU21536; NPU53053; NPU02050; NPU19768	DIC
Coagulation	P	ADAMTS13	ADAM	NPU26849; NPU26850; NPU29516; NPU29809; NPU59213
Heart	P	Troponin I	TNI	NPU27591; NPU19923	CARDIAC
Heart	P	Troponin T	TNT	NPU27501	CARDIAC
Heart	P	Cholesterol	CHOL	NPU01566; NPU18412	CARDIAC
Heart	P	High-density lipoproteins	HDL	NPU01567; NPU10157	CARDIAC
Heart	P	Low-density lipoproteins	LDL	NPU01568	CARDIAC
Heart	P	Triglycerid	TG	NPU04094; NPU03620	CARDIAC
Metabolism	P	Glucose	GLU	NPU02192; DNK35842; NPU22089; NPU21533; NPU02187
Metabolism	P	Methemoglobin	METHGB	NPU02725
Metabolism	P	Hemoglobin A1c	HBA1C	NPU27300; NPU27412	CARDIAC
Metabolism	P	TSH	TSH	NPU03577	CARDIAC
Metabolism	P	Thyroxins	T3;T4	NPU27337; NPU03577; NPU03578; NPU03579; NPU19917; NPU03624; NPU03625	CARDIAC
Metabolism	P	Parathyroid hormone	PTH	NPU03027; NPU03028; NPU19879; NPU27646	CALCIUM
Metabolism	P	Vitamin D	DVIT	NPU01435; NPU10266; NPU10267; NPU26810	CALCIUM
Immunology	P	Immunoglobulin A	IGA	NPU02481; NPU19814	MYELOMA
Immunology	P	Immunoglobulin G	IGG	NPU02476; NPU19795	CLL, MYELOMA
Immunology	P	Immunoglobulin M	IGM	NPU02488;	MYELOMA
Immunology	P	M-spike (presence)	MSPIKE	NPU17675; NPU19844; NPU02642; NPU19846	MSPIKE, MYELOMA
Immunology	U	M-spike (broad)	U_MSPIKE	NPU17676; NPU26855; NPU26856; NPU02643; NPU19845; NPU26733; NPU26734; NPU28853; NPU19849; NPU26735; NPU28854; NPU19833; NPU19835	MYELOMA
Immunology	P	Immunoglobulin A M-spike	IGA_MSPIKE	NPU28634; NPU28635; NPU19791; NPU19793	MSPIKE, MYELOMA
Immunology	P	Immunoglobulin G M-spike	IGG_MSPIKE	NPU28638; NPU28639; NPU19807; NPU19809	MSPIKE, MYELOMA
Immunology	P	Immunoglobulin M M-spike	IGM_MSPIKE	NPU28640; NPU28641; NPU19821; NPU19823	MSPIKE, MYELOMA
Immunology	P	Immunoglobulin D M-spike	IGD_MSPIKE	NPU28637; NPU28636	MSPIKE, MYELOMA
Immunology	P	Free light-chains	FLC	NPU19606; NPU19607; NPU19608; NPU28645; NPU28644	MSPIKE, MYELOMA
Immunology
Immunology	P	C-reactive protein	CRP	NPU01423; NPU19748	ANEMIA, CLL, INFECTION
Immunology	P	Procalcitonin	PCT	NPU21576	INFECTION
Immunology	P	Antinuclear antibodies	ANA	NPU28402
Immunology	P	Anti-neutrophil cytoplasmic antibodies	ANCA	NPU15401, NPU12011; NPU14533; NPU28517; NPU28335; NPU28334; NPU12011
Cancer marker	P	Prostate specific antigen	PSA	NPU09226; NPU12534; NPU21579; NPU08669

### Sheet: S6
Disease	ICD10	n	freq
Non-Hodgkin lymphoma, unspecified	DC859	21321	32.4%
Monoclonal gammopathy of undetermined significance (MGUS)	DD472	15399	23.4%
Diffuse large B-cell lymphoma	DC833	11813	18.0%
Chronic lymphocytic leukaemia of B-cell type	DC911	11724	17.8%
Multiple myeloma	DC900	11410	17.3%
B cell lymphoma, UNS	DC851	8107	12.3%
Follicular lymphoma, unspecified	DC829	5713	8.7%
Small cell B-cell lymphoma	DC830	4988	7.6%
Hodgkin lymphoma, unspecified	DC819	3416	5.2%
Lymphoplasmacytic lymphoma	DC830B	3162	4.8%
Waldenström macroglobulinaemia	DC880	3080	4.7%
Follicular lymphoma grade II	DC821	2761	4.2%
Mucosa-associated lymphoid tissue (MALT) lymphoma	DC884	2105	3.2%
Nodular sclerosis classical Hodgkin lymphoma	DC811	1915	2.9%
Mantle cell lymphoma	DC831	1802	2.7%
Other specified types of non-Hodgkin lymphoma	DC857	1726	2.6%
Follicular lymphoma grade I	DC820	1697	2.6%
Monoclonal B cell lymphocytosis (MBL)	DD479B	1560	2.4%
Lymphoid leukaemia, unspecified	DC919	1361	2.1%
Follicular lymphoma grade III, unspecified	DC822	1281	1.9%
Leukaemia, unspecified	DC959	1135	1.7%
Non-follicular (diffuse) lymphoma, UNS	DC839	1037	1.6%
Peripheral T-cell lymphoma, not classified	DC844	1010	1.5%
Other mature T/NK-cell lymphomas	DC845	1005	1.5%
Splenic marginal zone lymphoma	DC830D	894	1.4%
Mixed cellularity classical Hodgkin lymphoma	DC812	768	1.2%
Mycosis fungoides	DC840	669	1.0%
Nodular lymphocyte predominant Hodgkin lymphoma	DC810	591	0.9%
Extramedullary plasmacytoma	DC902	582	0.9%
Chronic leukemia of unspecified cell type	DC951	580	0.9%
Hairy-cell leukaemia	DC914	547	0.8%
Nodal marginal zone lymphoma	DC830C	539	0.8%
Anaplastic large cell lymphoma, ALK-positive	DC846	475	0.7%
Diffuse large B cell lymphoma	DC851C	435	0.7%
Lymphoblastic (diffuse) lymphoma	DC835	412	0.6%
Other follicular lymphoma	DC827	389	0.6%
Angioimmunoblastic T-cell lymphoma	DC865	389	0.6%
Burkitt lymphoma	DC837	373	0.6%
Other lymphoid leukaemia	DC917	328	0.5%
Plasma cell leukaemia	DC901	327	0.5%
Cutaneous T-cell lymphoma, unspecified	DC848	301	0.5%
Lymphocyte-rich classical Hodgkin lymphoma	DC814	278	0.4%
Solitary plasmacytoma	DC903	262	0.4%
Other non-follicular lymphoma	DC838	248	0.4%
Mucosa-associated lymphoid tissue lymphoma	DC884A	245	0.4%
T cell rich diffuse large B cell lymphoma	DC833F	234	0.4%
Centroblastic diffuse large B cell lymphoma	DC833C	201	0.3%
Lymphoma UNS	DC859B	201	0.3%
Large granular T cell lymfocytic leukemia	DC917B	200	0.3%
Lymphocyte depleted classical Hodgkin lymphoma	DC813	187	0.3%
Follicular lymphoma	DC82	187	0.3%
Other Hodgkin lymphoma	DC817	182	0.3%
Marginal zone B cell lymphoma (immunocytoma)	DC851B	182	0.3%
AL amyloidosis	DE858A	174	0.3%
Anaplastic large cell lymphoma, ALK-negative	DC847	170	0.3%
Prolymphocytic leukaemia of T-cell type	DC916	162	0.2%
Adult T-cell lymphoma/leukaemia (HTLV-1-associated)	DC915	159	0.2%
Non-follicular lymphoma	DC83	156	0.2%
Malignant lymphoma UNS	DC859A	145	0.2%
Multiple myeloma and malignant plasma cell neoplasms	DC90	144	0.2%
Prolymphocytic leukaemia of B-cell type	DC913	140	0.2%
Lymphoma mal non-Hodgkin diffuse type mixed small and large cell	DC832	128	0.2%
Malignant immunoproliferative disease, unspecified	DC889	127	0.2%
Mediastinal (thymic) large B-cell lymphoma	DC852	125	0.2%
Other malignant immunoproliferative diseases	DC887	114	0.2%
Richter syndrome	DC911B	111	0.2%
Lymphoid leukemia	DC91	110	0.2%
Immunoproliferative small intestinal disease	DC883	99	0.2%
Extranodal NK/T-cell lymphoma, nasal type	DC860	95	0.1%
Primary cutaneous CD30-positive T-cell proliferations	DC866	93	0.1%
Immunoblastic diffuse large B cell lymphoma	DC833D	87	0.1%
Cutaneous follicle centre lymphoma	DC826	83	0.1%
Polymorphic post-transplantat lymphoproliferative disorder (PTLD)	DC857B	83	0.1%
Lymphoblastic T cell lymphoma	DC835B	82	0.1%
Anaplastic diffuse large cell B cell lymphaoma	DC833A	81	0.1%
Plasmablastic diffuse large B cell lymphoma	DC833E	78	0.1%
Lymphosarcoma	DC850	77	0.1%
Lymphomatoid papulosis	DC866A	77	0.1%
CD30+ anaplastic large cell lymphoma (ALCL)	DC846A	75	0.1%
Hepatosplenic T-cell lymphoma	DC861	74	0.1%
SÃ©zary disease	DC841	65	0.1%
Other non-Hodgkin lymphoma	DC85	65	0.1%
Mature T-cell lymphoma UNS	DC844H	64	0.1%
Mature T/NK-cell lymphomas, UNS	DC849	63	0.1%
Lymphoepithelial lymphoma	DC843	60	0.1%
Enteropathy-type (intestinal) T-cell lymphoma	DC862	59	0.1%
Lymphoma mal non-Hodgkin diffuse undifferentiated type	DC836	55	0.1%
Lymphoma mal non-Hodgkin diffuse immunoblastic type	DC834	51	0.1%
Lymphoblastic B cell lymphoma	DC835A	51	0.1%
Large anaplastic CD30+ T cell lymphoma	DC845A	51	0.1%
Leukemia UNS	DC957	44	0.1%
Follicle centre B cell lymphoma	DC851A	42	0.1%
Diffuse follicle center lymphoma	DC825	41	0.1%
Primary cutaneous anaplastic large cell lymphoma (PCALCL)	DC866B	40	0.1%
Paraproteinaemia alpha heavy chain	DC881	37	0.1%
Other heavy chain disease	DC882	37	0.1%
Mature B-cell leukaemia Burkitt-type	DC918	34	0.1%
Intravascular large B-cell lymphoma	DC838B	32	0.0%
Myeloma solitarium	DC902A	30	0.0%
Burkitt-like lymphoma	DC837B	28	0.0%
T-zone lymphoma	DC842	27	0.0%
Blastic NK cell lymphoma	DC864	27	0.0%
Mature T/NK-cell lymphomas	DC84	23	0.0%
CD30-positive diffuse large B cell lymphoma	DC833B	22	0.0%
T cell rich B cell lymphoma	DC851D	21	0.0%
Lymphoblastic lymphoma UNS	DC835C	18	0.0%
Subcutaneous panniculitis-like T-cell lymphoma	DC863	18	0.0%
Mycosis fungoides associated with follicular mucinosis	DC840A	17	0.0%
Lymphoplasmacytic leukemia	DC911A	17	0.0%
Leukemia lymphatica subacuta	DC912	17	0.0%
Skin-associated lymphoid tissue lymphoma	DC884B	15	0.0%
Angiocentric T/NK cell lymphoma	DC845D	14	0.0%
Large cell intravascular B cell lymphoma	DC851E	13	0.0%
Primary effusion lymphoma (PEL)	DC838A	12	0.0%
Malignant immunoproliferative diseases and certain other B-cell lymphomas	DC88	11	0.0%
Pagetoid reticulosis	DC840B	9	0.0%
Primary cutaneous anaplastic CD30+ large cell lymphoma	DC845B	9	0.0%
Atypic Burkitt lymphoma	DC837A	8	0.0%
Bronchus-associated lymphoid tissue lymphoma	DC884C	8	0.0%
IgM type MGUS	DD472A	8	0.0%
Centrocystic lymphoma	DC831A	7	0.0%
Non-IgM type MGUS	DD472B	6	0.0%
Large pleomorphic CD30+ T cell lymphoma	DC844A	5	0.0%
Lymphoepithelial lymphoma	DC844F	5	0.0%
Adult T-cell lymphoma/leukemia (ATL), lymphomatoid variant	DC915C	5	0.0%
Granulomatous slack skin (lymphoma malignum)	DC840C	<5	0.0%
Malignt lymphomatous polyposis	DC831B	<5	0.0%
Other T/NK-cell lymphoma	DC86	<5	0.0%
Primary cutaneous CD30-positive large cell lymphoma	DC866C	<5	0.0%
Small/medium pleomorphic T cell lymphoma	DC844E	<5	0.0%
Subcutaneous panniculitis-like T-cell lymphoma (SPTCL)	DC845C	<5	0.0%
Gamma heavy chain disease	DC882A	<5	0.0%
My heavy chain disease	DC882B	<5	0.0%
Adult T-cell lymphoma/leukemia (ATL), chronic variant	DC915B	<5	0.0%
Adult T-cell lymphoma/leukemia (ATL), smoldering variant	DC915D	<5	0.0%
Large immunoblastic CD30+ T cell lymphoma	DC844D	<5	0.0%
Alpha heavy chain disease	DC883A	<5	0.0%

### Sheet: S7
Disease entities	ICD10
HL	C81.1, C81.2, C81.3, C81.4, C81.7, C81.9
FL	C82.9, C82.0, C82.1, C82.2, C82.7
SLL	C83.0
LPL	C83.0B, C88.0
NMZL	C83.0C
SMZL	C83.0D
EMZL	C88.4, C88.4A, C88.4B, C88.4C
MZL	C83.0C, C83.0D, C88.4A, C88.4B, C88.4C
MCL	C83.1
DLBCL	C83.3
LBL	C83.5, C82.5A, C83.5B
BL	C83.7
PTCL	C84.4
BCL_UNS	C85.1
Lymphoma_UNS	C85.9
AITL	C86.5
MM	C90.0
PCL	C90.1
SolM	C90.2, C90.2A, C90.3
PCD	C90.0, C90.1, C90.2, C90.2A, C90.3
CLL	C91.1
RT	C91.1B
HCL	C91.4
Leukemia_UNS	C91.7, C91.9
MGUS	D47.2, D47.2A, D47.2B
MBL	D47.9B
UNS	C85.1, C85.9, C91.7, C91.9

### Sheet: S8
Variable	Level	cHL (n=4115)	FL (n=6517)	MZL (n=2736)	SLL (n=4988)	CLL (n=11729)	LPL (n=3745)	DLBCL (n=11949)	BL (n=386)	MCL (n=1805)	MM (n=11410)	MGUS (n=15403)	Total (n=74783)
Age	median [iqr]	56.4 [35.0, 70.4]	66.1 [57.1, 74.3]	70.5 [61.6, 78.0]	71.1 [62.9, 78.1]	71.6 [63.5, 79.0]	72.9 [65.9, 79.0]	69.4 [59.6, 77.3]	58.7 [42.6, 71.1]	70.3 [61.7, 77.9]	71.7 [63.5, 78.8]	72.3 [63.8, 79.0]	70.5 [61.3, 77.9]
Sex	M	2,435 (59.2)	3,277 (50.3)	1,267 (46.3)	2,896 (58.1)	6,971 (59.4)	2,223 (59.4)	6,784 (56.8)	277 (71.8)	1,215 (67.3)	6,394 (56.0)	8,143 (52.9)	41,882 (56.0)
	F	1680 (40.8)	3240 (49.7)	1469 (53.7)	2092 (41.9)	4758 (40.6)	1522 (40.6)	5165 (43.2)	109 (28.2)	590 (32.7)	5016 (44.0)	7260 (47.1)	32,901 (44.0)
CCI score	median [iqr]	2 [2, 2]	2 [2, 2]	2 [2, 2]	2 [2, 2]	2 [2, 2]	2 [2, 3]	2 [2, 3]	2 [2, 3]	2 [2, 2]	2 [2, 3]	2 [2, 3]	2 [2, 3]
No. of ATC	median [iqr]	4 [2, 8]	4 [2, 8]	6 [3, 9]	5 [2, 9]	5 [2, 9]	6 [ 3, 10]	6 [3, 9]	4 [2, 8]	5 [2, 9]	7 [ 4, 11]	7 [ 4, 12]	6 [ 3, 10]
	missing	105	231	118	89	315	137	417	9	82	411	854	2768
Polypharmacy	Yes	1,821 (45.4)	3,025 (48.1)	1,572 (60.0)	2,814 (57.4)	6,271 (54.9)	2,193 (60.8)	6,762 (58.6)	185 (49.1)	974 (56.5)	7,634 (69.4)	10,427 (71.7)	43,678 (60.7)
	No	2189 (54.6)	3261 (51.9)	1046 (40.0)	2085 (42.6)	5143 (45.1)	1415 (39.2)	4770 (41.4)	192 (50.9)	749 (43.5)	3365 (30.6)	4122 (28.3)	28,337 (39.3)
	missing	105	231	118	89	315	137	417	9	82	411	854	2768

### Sheet: S9
Variable	Level	CLL (n=6737)	MM (n=7533)	DLBCL (n=7977)	FL (n=3825)	MCL (n=1237)	LPL (n=2509)	MZL (n=1881)	cHL (n=2296)	Total (n=33995)	p-value
IPI	Low	1,868 (53.8)	1,747 (26.2)	528 (7.0)	594 (16.5)	189 (15.6)	410 (28.2)	416 (22.8)	1,121 (57.9)	6,873 (24.8)
	Intermediate	980 (28.2)	4158 (62.4)	3473 (45.8)	2269 (63.1)	388 (32.0)	708 (48.7)	745 (40.8)	0 (0.0)	12,721 (45.9)
	High	503 (14.5)	754 (11.3)	3577 (47.2)	734 (20.4)	636 (52.4)	335 (23.1)	666 (36.5)	814 (42.1)	8,019 (28.9)
	Very high	123 (3.5)	NA	NA	NA	NA	NA	NA	NA	123 (0.4)	< 0.0001
	missing	3263	874	399	228	24	1056	54	361	6259
